# DeepSARS: simultaneous diagnostic detection and genomic surveillance of SARS-CoV-2

**DOI:** 10.1101/2021.08.16.21262126

**Authors:** Alexander Yermanos, Kai-Lin Hong, Andreas Agrafiotis, Jiami Han, Sarah Nadeau, Cecilia Valenzuela, Asli Azizoglu, Roy Ehling, Beichen Gao, Michael Spahr, Daniel Neumeier, Ching-Hsiang Chang, Andreas Dounas, Ezequiel Petrillo, Ina Nissen, Elodie Burcklen, Mirjam Feldkamp, Christian Beisel, Annette Oxenius, Miodrag Savic, Tanja Stadler, Fabian Rudolf, Sai T. Reddy

## Abstract

The continued spread of SARS-CoV-2 and emergence of new variants with higher transmission rates and/or partial resistance to vaccines has further highlighted the need for large-scale testing and genomic surveillance. However, current diagnostic testing (e.g., PCR) and genomic surveillance methods (e.g., whole genome sequencing) are performed separately, thus limiting the detection and tracing of SARS-CoV-2 and emerging variants. Here, we developed DeepSARS, a high-throughput platform for simultaneous diagnostic detection and genomic surveillance of SARS-CoV-2 by the integration of molecular barcoding, targeted deep sequencing, and computational phylogenetics. DeepSARS enables highly sensitive viral detection, while also capturing genomic diversity and viral evolution. We show that DeepSARS can be rapidly adapted for identification of emerging variants, such as alpha, beta, gamma, and delta strains, and profile mutational changes at the population level. DeepSARS sets the foundation for quantitative diagnostics that capture viral evolution and diversity.

Graphical abstract
DeepSARS uses molecular barcodes (BCs) and multiplexed targeted deep sequencing (NGS) to enable simultaneous diagnostic detection and genomic surveillance of SARS-CoV-2.
