## Supplementary data file 2 for "DeepSARS: simultaneous diagnostic detection and genomic surveillance of SARS-CoV-2": DeepSARS_ExtData2_Primers.xlsm

### Sheet: Site primers
Primers utilized in this study
Site	PCR Forword primer (5' - 3')	RT-Primer (5' - 3')
Human
GAPDH	GTCTCCTCTGACTTCAACAGCG	GCCAAATTCATTGTCATACCAGG
RNAP	CGGTGTTTGCAGATTTGGAC	AGTCAACGATATGATTGATAGCAAC
Site-13
site1	GCAGGCTGCTTACGGTTTC	GAGTTGGACGTGTGTTTTCTCG
site2	TTGACACCTTCAATGGGGAATG	CAGATCGAATTCTACCCATAAAGCC
site3	TGTTGTGGCAGATGCTGTC	CAGACTCATCAAATAAGTAGTATGTAGCC
site4	AATAACACCTGTTCATGTCATGTC	TAGCAAAACAAGTATCTGTAGATGC
site5	GTGGTGGTAGTTATACTAATGACAAAG	GTTGTGCGTAATATCGTGCC
site6	TGCTCAGGTGTTACTTTCCAAAG	ACAAAGACCATTGAGTACTCTGG
site7	CCCACCTACAAGTTTTGGACC	TTTACATCCTGATTATGTACAACACC
site8	GGAGAAAAGCTGTCTTTATTTCACC	TGACATAGTCATATTCTGAGCCC
site9	GTGGCAACTTTACAAGCTGAAAATG	TTCAGTTTTGAATTTAGTGTCAACAC
site10	CAGGTTGCTGTTCTTTATCAGG	CACGTGTTTGAAAAACATTAGAACC
site11	TCCAAAATCATAACCCTCAAAAAGAG	TTCAAGGCCAGCAGCAACG
site12	ATGAGGCTGGTTCTAAATCACC	TTTCAAACAACGCACTACAAGACTACC
site13	CAGTCAAGCCTCTTCTCGTTC	GTCAAGCAGCAGCAAAGC
Alpha-15
Alpha-1	GAAGAAGAGCAAGAAGAAGATTGGTTAG	TGGTGTAAGTTCCATCTCTAATTGAGG
Alpha-2	AAATAGAGTTGAAGTTTAATCCACCTGC	CACCTAACTCACCTACTGTCTTATTAC
Alpha-3	CTGTTAAGAGTGTCGGTAAATTTTGTCTAG	TGAGTAGATTAAAGAACCTAGGCAAAC
Alpha-4	GGTCTATATGCCTGCTAGTTGGG	CTTGCTGTCATAAGGATTAGTAACACTAC
Alpha-5	CTCAGTTTTACATTCAACTCAGGACTTG	GAAGCAAAATAAACACCATCATTAAATGG
Alpha-6	CCCTACTTATTGTTAATAACGCTACTAATG	CTAGAATAAACTCTGAACTCACTTTCCATC
Alpha-7	AGAGAGATATTTCAACTGAAATCTATCAGG	TACTACTCTGTATGGTTGGTAACCAAC
Alpha-8	CAAAAAGTTTCTGCCTTTCCAACAA	ATAACACTGACACCACCAAAAGAAC
Alpha-9	CATATGAGTGTGACATACCCATTGG	GGCAATGATGGATTGACTAGCTAC
Alpha-10	ATTGCCTACACTATGTCACTTGG	CATAGACACTGGTAGAATTTCTGTGG
Alpha-11	TTGGTGCAATTTCAAGTGTTTTAAATG	ATTAATTGTTGAGTCACATATGTCTGC
Alpha-12	CACACACTGGTTTGTAACACAAAGG	ATCATAAACTGTGTTGTTGACAATTCC
Alpha-13	TTTCACCAAGAATGTAGTTTACAGTCATG	CGCACAATTCAATTAAAGGTGCTG
Alpha-14	TAGAGTATCATGACGTTCGTGTTG	TCTGGTTACTGCCAGTTGAATCTG
Alpha-15	AGATTGAACCAGCTTGAGAGC	CATTGTATGCTTTAGTGGCAGTACG
Spike-16
Spike-1	CGAACAATGTTTGTTTTTCTTGTTTTATTG	TGAAAACTTTGTCAGGGTAATAAACACC
Spike-2	ATGTCTCTCAGCCTTTTCTTATGGAC	GCACTAAATTAATAGGCGTGTGCTTAG
Spike-3	CTCCCTCAGGGTTTTTCGGC	CCAGCTGTCCAACCTGAAGAAG
Spike-4	AATATAATGAAAATGGAACCATTACAGATGCTGTAG	TCTAAAGTTAGAAGTTTGATAGATTCCTTTTTCTAC
Spike-5	TTTTGGTGAAGTTTTTAACGCCACC	GAGACACTCCATAACACTTAAAAGTGG
Spike-6	GGTGATGAAGTCAGACAAATCGC	ACCAACCTTAGAATCAAGATTGTTAGAATTC
Spike-7	TACTTTCTTTTGAACTTCTACATGCACC	AGACTCAGTAAGAACACCTGTGC
Spike-8	AGTAGATTGTACAATGTACATTTGTGGTG	GGGTGTTTTTGTCTTGTTCAACAGC
Spike-9	AACAAATTTACAAAACACCACCAATTAAAG	GCAAGTGTCACTTTGTTGAAAAGTAGATC
Spike-10	ATTGCCTTGGTGATATTGCTGC	AGTGCAGAAGTGTATTGAGCAATC
Spike-11	TGCAGGTGCTGCATTACAAATAC	ACTATTAAATTGGTTGGCAATCAATTTTTG
Spike-12	GGCAAAATTCAAGACTCACTTTCTTCC	GGAGCTAAGTTGTTTAACAAGCGTG
Spike-13	AATCAGAGCTTCTGCTAATCTTGC	GCTGACTGAGGGAAGGACATAAG
Spike-14	GGTGTAGTCTTCTTGCATGTGAC	CATTTGAAACAAAGACACCTTCACG
Spike-15	TGCAACCTGAATTAGACTCATTCAAG	ATTGAGGCGGTCAATTTCTTTTTG
Spike-16	GGTTGCCAAGAATTTAAATGAATCTCTCA	AAAGCATAATTGTCACCATTACTATGGC
Example primer
RT primer site 1	GACGTGTGCTCTTCCGATCMMMMMMMMMMGAGTTGGACGTGTGTTTTCTCG
PCR forword primer site 1	AATGATACGGCGACCACCGAGATCTACACTCTTTCCCTACACGACGCTCTTCCGATCTGCAGGCTGCTTACGGTTTC
PCR reverse primer site 1	CAAGCAGAAGACGGCATACGAGATKKKKKKGTGACTGGAGTTCAGACGTGTGCTCTTCCGATC
	KKKKKK = plate barcode
	MMMMMMMMMM = patient barcode
	GACGTGTGCTCTTCCGATC = overhang
	Black = illumina sequencing compatibility (incorporated into overhang for RT primer sites)

### Sheet: Patient and plate barcodes
patient barcode	plate barcode
TTTCATTTCA	CGTGAT
CATTTCATTT	ACATCG
ATTTGATTTG	GCCTAA
CTAATCTAAT	TGGTCA
CAGTTGTAGA	ATTGGC
AAGTGCCAT	GATCTG
TTGTTGGCGG	TCAAGT
AACAACAACC	CTGATC
AATACCAGGA	AAGCTA
ACAACATGGT	GTAGCC
ACCATTGTTG	TACAAG
CTGGACTCTC	TGTTGA
ACTGGCTTGG	ACGGAA
AGAACCACAT	TGACAT
ACGCAACTCG	GGACGG
AGCTACTGTC	CTCTAC
